# Evaluation of methods for whole genome sequencing of *Enterococcus faecium* in a diagnostic laboratory

**DOI:** 10.1101/2021.11.09.21265457

**Authors:** Kathy E. Raven, Danielle Leek, Beth Blane, Sophia T. Girgis, Asha Akram, Nicholas Brown, Sharon J. Peacock

**Author notes:** Corresponding author: Kathy Raven. Joint first authors (Kathy E. Raven, Danielle Leek).

## Abstract

*Enterococcus faecium* is an important nosocomial pathogen associated with hospital transmission and outbreaks. Based on growing evidence that bacterial whole genome sequencing enhances hospital outbreak investigation of other bacterial species, our aim was to develop and evaluate methods for low volume clinical sequencing of *E. faecium*. Using a test panel of 22 *E. faecium* isolates associated previously with hospital transmission, we developed laboratory protocols for DNA extraction and library preparation, which in combination with the Illumina MiniSeq can generate sequence data within 24 hours. The final laboratory protocol took 3.5 hours and showed 98% reproducibility in producing sufficient DNA for sequencing. Repeatability and reproducibility assays based on the laboratory protocol and sequencing demonstrated 100% accuracy in assigning species, sequence type (ST) and (when present) detecting *vanA* or *vanB*, with all isolates passing the quality control metrics. Minor variation was detected in base calling of the same isolate genome when tested repeatedly due to variations in mapping and base calling, but application of a SNP cut-off (≤15 SNPs) to assign isolates to outbreak clusters showed 100% reproducibility. An evaluation of contamination showed that controls and test *E. faecium* sequence files contained <0.34% and <2.12% of fragments matching another species, respectively. Deliberate contamination experiments confirmed that this was insufficient to impact on data interpretation. Further work is required to develop informatic tools prior to implementation into clinical practice.

**Importance:** *Enterococcus faecium* is a leading cause of hospital infections, particularly in the immunocompromised, and has been shown to be associated with hospital transmissions. Whole-genome sequencing is a highly discriminatory technique that has been shown to be capable of identifying transmissions that may otherwise go undetected by conventional infection control methods. This could be a powerful adjunct to infection control, since previous studies have shown that there are numerous hospital outbreaks of *E. faecium*, which can extend over multiple wards and years. In this study, we developed and evaluated laboratory methods for low volume clinical sequencing of *E. faecium*, to allow uptake in smaller local diagnostic laboratories. We demonstrated that sequencing could be performed within 24-48 hours of the sample flagging positive. This would allow a more rapid turnaround time, compared to sending isolates to the reference laboratory, providing an opportunity for infection control to act earlier to prevent further transmission.
