## Supplementary tables for "Evaluation of methods for whole genome sequencing of *Enterococcus faecium* in a diagnostic laboratory"

### Sheet: Supplementary Table 1
Supplementary Table 1: DNA output based on different culture times, incubation times and input quantities.
		DNA output from library preparation (ng/ul)
Experiment details:	Culture time	24 hrs	48 hrs	24 hrs	24 hrs	24 hrs	Reproducibility 1	Reproducibility 2	Reproducibility 3
	Input quantity	Single colony	Single colony	Heaped 1ul loop	2 heaped 1ul loops	2 heaped 1ul loops
	Enzyme incubation time	30 minutes	30 minutes	30 minutes	30 minutes	15 minutes
Sample ID	EC0397	0.96	1.64	18.2	29.8	29	11.9	49.3	31.6
	EC0102	0.6	2.7	6.9	25.5	25.9	4.4	12.7	10.6
	EC0333	0.3	2.03	19.9	50	23.7	28.5	46	43
	EC0503	0.7	1.39	6.1	22.8	29.4	5.3	18	11.4
	EC0130	0.11	0.6	2.6	8.4	5.9	6.1	9.22	15.4
	EC0518	0.21	0.3	3.3	25.5	22.3	8.8	14	5.2
	EC0185	0.16	0.4	1.1	7.2	6.2	4.6	2.11	20.2
	EC0163	0.8	0.71	3.5	14.6	21.6	7.6	22.8	19
	EC0129	0.84	1.74	14.3	>100	24.2	16.8	42	19.8
	EC0175	0.89	1.67	8.9	36.9	23.9	6.8	43.2	25.5
	EC0142	1.1	1.46	6.2	38.7	27.3	5	7.71	10.1
	EC0146	1.3	2.11	8.6	45.5	31.4	9.7	28.6	16.1
	EC0031	0.17	0.56	5.8	10.4	21.4	5.7	8.12	3.4
	EC0028	0.57	1.04	4.2	15.6	24.4	10.8	7.7	20.7
	EC0036	0.5	0.31	5	37.8	10.2	8.5	19.4	15.1
	EC0046	0.58	0.76	4.1	19	10.2	3.7	6.62	23.2
	EC0181	0.13	0.27	3.5	7.8	5.7	4.8	4.28	49.3
	EC0436	0.35	0.62	1.4	10	7.8	6.4	6.8	22.6
	EC0322	0.2	0.43	4.4	23.1	23.6	5.8	13.3	12.7
	EC0320	0.56	1.52	11.5	19.1	27.6	6.8	7.28	7.1
	EC0392	0.5	0.4	8.2	51	8.5	8.7	8.21	30
	EC0214	0.5	1.67	8.7	28.5	12.1	10.2	7.83	4.4
	E.coli Control	9.6	18	31.7	25	27.6	14.1	35.8	43.9
	Water control	<0.01	<0.01	<0.01	<0.01	<0.01	<0.01	<0.01	<0.01
Red inidicates isolates with less than the 3.3ng/ul required as input to the library preparation protocol

### Sheet: Supplementary Table 2
Supplementary Table 2: Results of repeatability and reproducibility sequence runs.
Sequence run	Isolate ID	Repeat number	Vancomycin resistance gene (Ariba)	MLST (Ariba)	Top matching species in kraken	Proportion match	Depth of coverage	Proportion of the reference genome covered	Second matching species in kraken	Proportion match	SNPs to original sequence
Repeatability	EC0102	1	vanA	203	Enterococcus faecium	85.88	51.7	88.8	Lactococcus lactis	0.05	2
		2	vanA	203	Enterococcus faecium	85.65	50	88.6	Enterococcus hirae	0.05	3
		3	vanA	203	Enterococcus faecium	85.74	38	88.4	Lactococcus lactis	0.08	0
	EC0181	1	vanB	203	Enterococcus faecium	85.42	48.6	88.4	Enterococcus durans	0.09	0
		2	vanB	203	Enterococcus faecium	85.21	41.9	88.6	Enterococcus durans	0.1	1
		3	vanB	203	Enterococcus faecium	852	40.1	88.5	Enterococcus faecalis	0.09	1
	EC0333	1	None	203	Enterococcus faecium	86.12	66.5	88.7	Lactococcus lactis	0.06	2
		2	None	203	Enterococcus faecium	86.37	55.7	88.6	Lactococcus lactis	0.05	0
		3	None	203	Enterococcus faecium	86.26	39	88.2	Lactococcus lactis	0.05	0
	EC0397	1	None	203	Enterococcus faecium	86.32	59.3	88.6	Enterococcus hirae	0.08	1
		2	None	203	Enterococcus faecium	86.26	65.9	88.9	Enterococcus hirae	0.07	3
		3	None	203	Enterococcus faecium	86.41	45.1	88.4	Enterococcus hirae	0.07	1
	EC0503	1	vanA	203	Enterococcus faecium	87.84	56.8	87.3	Enterococcus hirae	0.08	3
		2	vanA	203	Enterococcus faecium	87.89	58.2	87.5	Enterococcus hirae	0.08	3
		3	vanA	203	Enterococcus faecium	88.41	50.2	87.3	Enterococcus hirae	0.09	6
	EC0160 (E. faecium control)	1	vanA	203	Enterococcus faecium	85.93	54.9	87.9	Lactococcus lactis	0.11	0
		2	vanA	203	Enterococcus faecium	86.1	34.3	87.5	Lactococcus lactis	0.11	0
		3	vanA	203	Enterococcus faecium	85.99	44.8	87.8	Lactococcus lactis	0.11	0
	E. coli control	n/a	None	None	Escherichia coli	54.07	n/a	n/a	Enterococcus faecium	0.06	n/a
	Water control	n/a	None	None	Enterococcus faecium	8399 kmers	n/a	n/a	n/a	n/a	n/a
Reproducibility 1 (24 isolates)	EC0028		vanA	132	Enterococcus faecium	86.27	53.3	87.3	Enterococcus hirae	0.21	4
	EC0031		vanA	132	Enterococcus faecium	85.71	53.9	87.2	Enterococcus hirae	0.22	2
	EC0036		vanA	132	Enterococcus faecium	85.44	40.4	86.8	Enterococcus hirae	0.23	1
	EC0046		vanA	132	Enterococcus faecium	86.77	55.6	87.3	Enterococcus hirae	0.22	9
	EC0102		vanA	203	Enterococcus faecium	84.99	49.2	88.5	Lactococcus lactis	0.06	3
	EC0129		vanA	117	Enterococcus faecium	85.72	58.9	87.5	Enterococcus hirae	0.01	0
	EC0130		vanA	375	Enterococcus faecium	82.07	44.8	84	Lactococcus lactis	0.37	1
	EC0142		vanA	117	Enterococcus faecium	86.35	40.9	87.2	Enterococcus faecalis	0.03	0
	EC0146		vanA	117	Enterococcus faecium	85.68	46.8	86.3	Enterococcus faecalis	0.01	0
	EC0163		vanA	375	Enterococcus faecium	83.92	38.3	83.3	Lactococcus lactis	0.43	0
	EC0175		vanA	117	Enterococcus faecium	86.93	63.2	87.5	Enterococcus hirae	0.01	3
	EC0181		vanB	203	Enterococcus faecium	85.27	37.3	88	Enterococcus durans	0.05	1
	EC0185		vanA	375	Enterococcus faecium	86.3	72.1	83.1	Lactococcus lactis	0.29	0
	EC0214		vanA	203	Enterococcus faecium	87.38	33.8	87	Lactococcus lactis	0.06	0
	EC0322		None	1449	Enterococcus faecium	77.88	54.1	76.8	Enterococcus durans	1.68	0
	EC0333		None	203	Enterococcus faecium	86.1	42.7	88.2	Lactococcus lactis	0.07	0
	EC0392		None	1485	Enterococcus faecium	76.37	48.8	77.1	Enterococcus durans	0.16	4
	EC0397		None	203	Enterococcus faecium	86.07	53.6	88.3	Enterococcus hirae	0.08	0
	EC0436		None	262	Enterococcus faecium	84.41	41.9	81.4	Enterococcus hirae	0.26	0
	EC0503		vanA	203	Enterococcus faecium	88.52	65.4	87.2	Enterococcus hirae	0.11	3
	EC0518		vanA	375	Enterococcus faecium	85.87	37.6	83.8	Enterococcus faecalis	0.12	2
	E. faecium control (EC0160)		vanA	203	Enterococcus faecium	86.63	49.7	87.6	Lactococcus lactis	0.07	0
	E. coli control		None	ND	Escherichia coli	53.98	n/a	n/a	Enterococcus faecium	0	n/a
	Water control		None	ND	Enterococcus faecium	37 kmers	n/a	n/a	n/a	n/a	n/a
Reproducibility 2 (24 isolates)	EC0028		vanA	132	Enterococcus faecium	86.28	35	87.2	Enterococcus hirae	0.21	0					43.15	Average depth
	EC0031		vanA	132	Enterococcus faecium	85.84	44	87.4	Enterococcus hirae	0.22	1
	EC0036		vanA	132	Enterococcus faecium	85.44	34.2	87	Enterococcus hirae	0.22	1
	EC0046		vanA	132	Enterococcus faecium	86.59	40.8	87.4	Enterococcus hirae	0.23	9
	EC0102		vanA	203	Enterococcus faecium	85.43	44.9	88.8	Lactococcus lactis	0.06	2
	EC0129		vanA	117	Enterococcus faecium	85.83	53	87.5	Enterococcus hirae	0.01	1
	EC0130		vanA	375	Enterococcus faecium	82.38	33.9	84.1	Lactococcus lactis	0.36	3
	EC0142		vanA	117	Enterococcus faecium	85.52	40	87.5	Enterococcus hirae	0.02	0
	EC0146		vanA	117	Enterococcus faecium	86.08	43.2	86.5	Enterococcus faecalis	0.01	1
	EC0163		vanA	375	Enterococcus faecium	84.01	32.1	83.4	Lactococcus lactis	0.41	0
	EC0175		vanA	117	Enterococcus faecium	87.21	44.3	87.4	Enterococcus hirae	0.01	2
	EC0181		vanB	203	Enterococcus faecium	85.28	42.6	88.4	Enterococcus durans	0.04	0
	EC0185		vanA	375	Enterococcus faecium	86.44	61	83.1	Lactococcus lactis	0.3	0
	EC0214		vanA	203	Enterococcus faecium	86.14	17.1	86.9	Lactococcus lactis	0.1	1
	EC0322		None	1449	Enterococcus faecium	77.51	50	77	Enterococcus durans	1.79	0
	EC0333		None	203	Enterococcus faecium	86.53	54.7	88.6	Lactococcus lactis	0.08	1
	EC0392		None	1485	Enterococcus faecium	76.67	49.3	77.2	Enterococcus durans	0.15	3
	EC0397		None	203	Enterococcus faecium	86.62	52.7	88.6	Enterococcus hirae	0.08	1
	EC0436		None	262	Enterococcus faecium	84.49	44.1	81.4	Enterococcus durans	0.24	0
	EC0503		vanA	203	Enterococcus faecium	88.01	46.1	87.4	Enterococcus hirae	0.12	4
	EC0518		vanA	375	Enterococcus faecium	85.74	44	84.3	Enterococcus faecalis	0.11	1
	E. faecium control (EC0160)		vanA	203	Enterococcus faecium	85.81	38.2	87.8	Lactococcus lactis	0.09	0
	E. coli control		None	ND	Escherichia coli	53.28	n/a	n/a	Salmonella enterica	0.01	n/a
	Water control		None	ND	Enterococcus faecium	34 kmers	n/a	n/a	n/a	n/a	n/a
Reproducibility 3 (24 isolates)	EC0028		vanA	132	Enterococcus faecium	84.12	65.8	87.7	Enterococcus hirae	0.21	0
	EC0031		vanA	132	Enterococcus faecium	83.84	46.7	87.5	Enterococcus hirae	0.23	2
	EC0036		vanA	132	Enterococcus faecium	81.97	30	86.8	Enterococcus hirae	0.24	1
	EC0046		vanA	132	Enterococcus faecium	84.03	19.2	87	Enterococcus hirae	0.23	7
	EC0102		vanA	203	Enterococcus faecium	83.42	30	88.3	Lactococcus lactis	0.06	0
	EC0129		vanA	117	Enterococcus faecium	84.95	59	87.7	Enterococcus hirae	0.02	1
	EC0130		vanA	375	Enterococcus faecium	80.95	23.2	83.7	Lactococcus lactis	0.34	2
	EC0142		vanA	117	Enterococcus faecium	84.14	40.3	87.6	Enterococcus hirae	0.03	0
	EC0146		vanA	117	Enterococcus faecium	84.64	33.2	86.1	Enterococcus faecalis	0.01	0
	EC0163		vanA	375	Enterococcus faecium	82.61	26.7	83.3	Lactococcus lactis	0.42	0
	EC0175		vanA	117	Enterococcus faecium	85.44	41.2	87.4	Escherichia coli	0.03	2
	EC0181		vanB	203	Enterococcus faecium	84.07	40	88.5	Enterococcus faecalis	0.05	0
	EC0185		vanA	375	Enterococcus faecium	84.61	24.1	82.7	Lactococcus lactis	0.25	0
	EC0214		vanA	203	Enterococcus faecium	85.94	34.4	87.3	Lactococcus lactis	0.09	0
	EC0322		None	1449	Enterococcus faecium	72.96	36.2	77.3	Enterococcus durans	2.12	0
	EC0333		None	203	Enterococcus faecium	85.08	38.5	88.3	Lactococcus lactis	0.07	0
	EC0392		None	1485	Enterococcus faecium	74.82	51.9	78.3	Enterococcus durans	0.18	3
	EC0397		None	203	Enterococcus faecium	84.76	31.2	88.2	Enterococcus hirae	0.11	1
	EC0436		None	262	Enterococcus faecium	80.51	16.4	81.8	Enterococcus hirae	0.23	0
	EC0503		vanA	203	Enterococcus faecium	86.71	31.4	87.1	Enterococcus hirae	0.23	3
	EC0518		vanA	375	Enterococcus faecium	84.89	34.3	84	Enterococcus faecalis	0.11	1
	E. faecium control (EC0160)		vanA	203	Enterococcus faecium	84.62	31.5	87.6	Enterococcus hirae	0.05	0
	E. coli control		None	ND	Escherichia coli	51.82	n/a	n/a	Enterococcus faecium	0.03	n/a
	Water control		None	ND	Escherichia coli	4677 kmers	n/a	n/a	n/a	n/a	n/a
Reproducibility 1 (15 isolates)	EC0028		vanA	132	Enterococcus faecium	84.58	105.564	88.0674	Enterococcus hirae	0.22	0
	EC0031		vanA	132	Enterococcus faecium	83.88	113.562	88.7988	Enterococcus hirae	0.23	2
	EC0036		vanA	132	Enterococcus faecium	82.76	82.5984	87.8604	Enterococcus hirae	0.24	1
	EC0102		vanA	203	Enterococcus faecium	83.04	74.2683	89.2761	Lactococcus lactis/Enterococcus hirae	0.08	1
	EC0129		vanA	117	Enterococcus faecium	84.9	112.263	88.0527	Enterococcus durans	0.02	1
	EC0130		vanA	375	Enterococcus faecium	80.72	89.6553	85.5726	Lactococcus lactis	0.41	1
	EC0142		vanA	117	Enterococcus faecium	84.71	84.1774	88.8384	Enterococcus hirae	0.04	0
	EC0146		vanA	117	Enterococcus faecium	84.56	71.3882	87.1025	Escherichia coli	0.02	2
	EC0163		vanA	375	Enterococcus faecium	82.9	99.3939	84.6515	Lactococcus lactis	0.46	0
	EC0397		None	203	Enterococcus faecium	84.54	85.0099	89.1113	Enterococcus hirae	0.13	1
	EC0503		vanA	203	Enterococcus faecium	86.75	104.055	87.8432	Enterococcus hirae	0.22	3
	EC0518		vanA	375	Enterococcus faecium	84.71	79.8188	85.1141	Enterococcus faecalis	0.13	0
	E. faecium control (EC0160)		vanA	203	Enterococcus faecium	84.07	75.4729	88.3244	Escherichia coli	0.34	0
	E. coli control		None	ND	Escherichia coli	54.62	n/a	n/a	Enterococcus faecium	0.05	n/a
	Water control		None	ND	Enterococcus faecium	6092 kmers	n/a	n/a	n/a	n/a	n/a
Reproducibility 2 (15 isolates)	EC0028		vanA	132	Enterococcus faecium	85.02	95.9675	87.9956	Enterococcus hirae	0.2	0
	EC0031		vanA	132	Enterococcus faecium	84.14	83.5815	87.9726	Enterococcus hirae	0.22	2
	EC0036		vanA	132	Enterococcus faecium	84.35	87.6549	87.6136	Enterococcus hirae	0.21	1
	EC0102		vanA	203	Enterococcus faecium	83.71	85.2363	89.5752	Lactococcus lactis	0.06	3
	EC0129		vanA	117	Enterococcus faecium	84.15	96.9167	88.2849	Enterococcus hirae	0.01	1
	EC0130		vanA	375	Enterococcus faecium	80.93	84.4295	85.4436	Lactococcus lactis	0.3	3
	EC0142		vanA	117	Enterococcus faecium	84.35	101.852	88.5761	Enterococcus hirae	0.01	0
	EC0146		vanA	117	Enterococcus faecium	84.28	100.107	87.2644	Enterococcus faecalis	0.01	0
	EC0163		vanA	375	Enterococcus faecium	83.55	99.4792	84.7676	Lactococcus lactis	0.33	0
	EC0397		None	203	Enterococcus faecium	84.82	96.8431	89.5908	Enterococcus hirae	0.07	1
	EC0503		vanA	203	Enterococcus faecium	86.99	110.8	87.7114	Enterococcus hirae	0.08	4
	EC0518		vanA	375	Enterococcus faecium	84.22	102.541	85.4193	Enterococcus faecalis	0.11	1
	E. faecium control (EC0160)		vanA	203	Enterococcus faecium	84.76	94.6391	88.2429	Lactococcus lactis	0.07	0
	E. coli control		None	ND	Escherichia coli	52.85	n/a	n/a	Burkholderia dolosa	0.01	n/a
	Water control		None	ND	Enterococcus faecium	110 kmers	n/a	n/a	n/a	n/a	n/a
Reproducibility 3 (15 isolates)	EC0028		vanA	132	Enterococcus faecium	85.53	90.4754	88.1331	Enterococcus hirae	0.22	0
	EC0031		vanA	132	Enterococcus faecium	84.88	87.8387	88.0723	Enterococcus hirae	0.23	2
	EC0036		vanA	132	Enterococcus faecium	85.55	78.6631	87.8082	Enterococcus hirae	0.22	1
	EC0102		vanA	203	Enterococcus faecium	84.49	69.1441	89.3354	Lactococcus lactis	0.07	2
	EC0129		vanA	117	Enterococcus faecium	85.68	88.867	88.0927	Enterococcus faecalis	0.01	0
	EC0130		vanA	375	Enterococcus faecium	82.76	71.3012	84.9392	Lactococcus lactis	0.28	1
	EC0142		vanA	117	Enterococcus faecium	85.91	88.2612	88.3462	Enterococcus hirae	0.01	2
	EC0146		vanA	117	Enterococcus faecium	85.84	74.9013	87.0762	Enterococcus faecalis	0.01	1
	EC0163		vanA	375	Enterococcus faecium	85.14	76.5705	84.3664	Lactococcus lactis	0.35	0
	EC0397		None	203	Enterococcus faecium	85.59	78.2467	89.263	Enterococcus hirae	0.08	1
	EC0503		vanA	203	Enterococcus faecium	88.75	94.1595	87.8231	Enterococcus hirae	0.08	3
	EC0518		vanA	375	Enterococcus faecium	86.01	43.1829	84.4665	Enterococcus faecalis	0.11	1
	E. faecium control (EC0160)		vanA	203	Enterococcus faecium	85.88	82.4758	88.3969	Lactococcus lactis	0.09	0
	E. coli control		None	ND	Escherichia coli	56.18	n/a	n/a	Enterococcus faecium	0.01	n/a
	Water control		None	ND	Enterococcus faecium	1369 kmers	n/a	n/a	n/a	n/a	n/a
ND means not determined; light red highlights show isolates with less than the 50x targetted depth, bright red highlights show metrics failing quality control.

### Sheet: Supplementary Table 3
Supplementary Table 3: Expected depth of coverage for a sequence run containing 21 E. faecium isolates and 3 controls, based on varying genome sizes of E. faecium.
	Data output (Gb)	Actual depth of coverage	Expected depth of coverage based on an E. faecium genome size of:
Sequence run:			2.9Mb	4.5Mb	4.6Mb	4.7Mb	4.8Mb	4.9Mb
Reproducibility 1	4.7	43.2	68.2	46.1	44.2	43.3	42.5	41.6
Reproducibility 2	4	49.2	58.1	51	48.9	47.9	45	46.1
Reproducibility 3	5.2	35.9	75.5	39.3	37.6	36.9	36.1	35.4
Green shows the values closest to the actual depth of coverage observed.

### Sheet: Supplementary Table 4
Supplementary Table 4: Pairwise SNP distances between E. faecium isolates, at increasing levels of contamination with an alternative species.
			Pairwise SNP distance to:
Recipient	Donor	Proportion contamination	EC0333	EC0503	EC0397	EC0160	EC0102
EC0160 control	n/a	n/a	26	32	23	0	23
EC0160	E. coli	0	26	32	23	0	23
		0.1	25	32	23	0	22
		1	25	33	23	0	21
		10	27	32	23	0	22
		20	27	32	23	0	23
EC0160	E. faecalis	0	26	32	23	0	22
		0.1	26	25	23	0	23
		1	26	32	23	0	22
		10	25	30	23	0	21
		20	26	31	25	0	20
